# Appropriate sampling and long follow-up are required to rigorously evaluate longevity of humoral memory after vaccination

**DOI:** 10.1101/2023.06.28.23291950

**Authors:** Vitaly V. Ganusov

## Abstract

One of the goals of vaccination is to induce long-term immunity against the infection and/or disease. However, evaluating the duration of protection following vaccination often requires long-term follow-ups that can conflict with the desire to rapidly publish results. Arunachalam et al. JCI 2023 followed individuals receiving third or fourth dose of mRNA COVID19 vaccines for up to 6 months and in finding that the levels of SARS-CoV2-specific antibodies (Abs) declined with similar rates for the two groups came to the conclusion that additional boosting is unnecessary to prolong immunity to SARS-CoV-2. However, this may be premature conclusion to make. Accordingly, we demonstrate that measuring Ab levels at 3 time points and only for a short (up to 6 month) duration does not allow to accurately and rigorously evaluate the long-term half-life of vaccine-induced Abs. By using the data from a cohort of blood donors followed for several years, we show that after re-vaccination with vaccinia virus (VV), VV-specific Abs decay bi-phasically and even the late decay rate exceeds the true slow loss rate of humoral memory observed years prior to the boosting. We argue that mathematical modeling should be used to better optimize sampling schedules to provide more reliable advice about the duration of humoral immunity after repeated vaccinations.

---

“To consult the statistician after an experiment is finished is often merely to ask him to conduct a post mortem examination. He can perhaps say what the experiment died of. “ Ronald Fisher.
