## Supplementary material for "Appropriate sampling and long follow-up are required to rigorously evaluate longevity of humoral memory after vaccination": Data on Ab dynamics following vaccinia virus or tetanus revacciation: data-tetanus-Ab-titer-vs-age-4subjects.csv

Age, years	Ab titer	ID
28.34722222222222	12490.012792216869	107
36.30833333333333	6012.977058907225	107
37.34444444444444	5469.555780073568	107
37.86388888888889	5243.576332546587	107
37.919444444444444	5181.915232369478	107
38.71666666666667	5236.605313606406	107
40.297222222222224	13726.784700679123	107
40.833333333333336	10725.017997711719	107
42.96388888888889	6933.771391632862	107
43.513888888888886	6950.217199939019	107
43.78611111111111	5504.4421267118905	107
45.141666666666666	6895.713750485748	107
45.294444444444444	6411.556002234147	107
46.736111111111114	5521.6754136222135	107
47.81388888888889	5259.68343556543	107
49.12777777777778	4928.674740982542	107
51.42777777777778	4530.624820197856	107
51.56666666666667	4596.839644690961	107
52.455555555555556	4759.023757680115	107
52.475	4885.998895492143	107
52.49444444444445	4725.021298990427	107
52.51111111111111	4714.4520969758105	107
52.602777777777774	4235.33177329979	107
52.8	4801.60825854072	107
52.94444444444444	4402.036051160316	107
53.202777777777776	4521.433808363352	107
53.44166666666667	4542.271614729184	107
53.46388888888889	4833.835328913468	107
53.90833333333333	4529.481236779902	107
54.38333333333333	4533.123443254384	107
33.75	7459.4042317128915	509
41.68611111111111	4653.436181193303	509
42.25277777777778	4176.355795013402	509
42.730555555555554	4177.259193862242	509
43.24722222222222	4266.7658219280565	509
43.87777777777778	3910.38231203378	509
44.519444444444446	3707.391646178769	509
45.03333333333333	8362.5608918276	509
45.55	6845.270997485752	509
46.06388888888889	5450.266098306973	509
46.6	5193.207072626286	509
47.18055555555556	4511.155062605418	509
47.733333333333334	4042.258141838205	509
48.35	3990.3721788949865	509
48.9	4124.727077144583	509
49.43055555555556	3579.0921344463877	509
50.52777777777778	3985.2453518432485	509
51.583333333333336	3405.2870262862043	509
53.541666666666664	7950.019373301173	509
54.74722222222222	5160.9361318106385	509
57.82222222222222	2723.6185970237616	509
57.84166666666667	2755.0102780259285	509
57.861111111111114	2706.0062921876392	509
57.88055555555555	2611.2268190614413	509
57.90833333333333	3027.7630815037364	509
58.016666666666666	2601.8296112897096	509
58.18333333333333	2541.8109762363497	509
58.33611111111111	2519.7630479022873	509
58.56666666666667	2567.109813900973	509
58.825	2723.1665455770453	509
58.855555555555554	2369.217359124847	509
59.28888888888889	1873.3742413783923	509
59.769444444444446	1749.5718915529806	509
35.21944444444444	1750.9209461522155	514
35.21944444444444	1710.309382424042	514
43.18333333333333	1279.8991032627978	514
43.73888888888889	1178.9769260969924	514
44.21944444444444	42596.51393804116	514
44.736111111111114	15675.033310938506	514
45.36666666666667	11563.012434305561	514
46.00833333333333	11384.302323723583	514
46.522222222222226	10201.871816037474	514
47.03888888888889	9496.144253541243	514
47.55277777777778	7998.289343347302	514
48.08888888888889	7723.6164424855615	514
48.84166666666667	6462.9109323966395	514
49.83888888888889	6432.2639476030145	514
50.388888888888886	6524.529328620758	514
50.91111111111111	5653.351907983506	514
52.016666666666666	5918.114590935514	514
53.358333333333334	4885.024890407547	514
54.43055555555556	4689.142161958167	514
55.583333333333336	12344.414157729714	514
56.75277777777778	5207.011697853653	514
59.34444444444444	4268.712719419931	514
59.36388888888889	4630.536937605533	514
59.38055555555555	4715.12007596464	514
59.4	4826.041502563954	514
59.46111111111111	5161.0233759198945	514
59.516666666666666	4226.219454348995	514
59.63333333333333	4918.546275179374	514
59.81111111111111	4784.435288533596	514
60.18333333333333	3857.0851905545696	514
60.38055555555555	4061.2706351250713	514
60.894444444444446	3922.5480813019235	514
30.983333333333334	2049.0504646860336	508
38.72222222222222	2165.6324057405236	508
39.26111111111111	2004.26182461725	508
39.73888888888889	1847.7144029984572	508
40.25833333333333	1680.017649996155	508
40.88611111111111	1794.7925189405619	508
41.52777777777778	1723.044724728888	508
42.041666666666664	1668.951825058466	508
42.55833333333333	1536.4841240934725	508
43.07222222222222	1777.5311449016467	508
43.81944444444444	1750.2311264824136	508
44.56944444444444	1781.2362280925681	508
45.16388888888889	1668.5179279899983	508
45.894444444444446	1519.8821337614054	508
45.897222222222226	1501.6576575095758	508
45.90833333333333	1530.8237009746156	508
46.852777777777774	1525.3098265894132	508
47.916666666666664	1232.3639671273922	508
49.169444444444444	1085.5601492793412	508
50.208333333333336	1704.2590017868993	508
50.55	2943.9123321307616	508
51.75555555555555	1825.961913302709	508
54.830555555555556	1767.7722536030715	508
54.85	1596.0435779676052	508
54.86944444444445	1571.8697510111824	508
54.888888888888886	1551.3909375598182	508
54.90555555555556	1502.8236423304572	508
54.99722222222222	1281.5502451036405	508
55.19166666666667	1387.532330521382	508
55.330555555555556	1523.0290374335946	508
55.61666666666667	1368.7384809785508	508
55.833333333333336	1388.0381186945028	508
55.86388888888889	1405.73130738344	508
56.297222222222224	1206.7245639102925	508
56.775	1279.1606788701915	508
