## Supplementary material for "Appropriate sampling and long follow-up are required to rigorously evaluate longevity of humoral memory after vaccination": Data on Ab dynamics following vaccinia virus or tetanus revacciation: data-VV-Ab-titer-vs-age-4subjects.csv

Age, years	Ab titer	ID
28.34722222222222	288.45576254196806	107
36.30833333333333	188.88978951122584	107
37.34444444444444	176.10251637169432	107
37.86388888888889	164.3346429151194	107
37.919444444444444	187.38672009802767	107
38.71666666666667	176.4923829680285	107
40.297222222222224	186.22359681058276	107
40.833333333333336	199.32196923174865	107
42.96388888888889	198.6939488397573	107
43.513888888888886	181.7328909937662	107
43.78611111111111	174.38761989926437	107
45.141666666666666	181.15105333271276	107
45.294444444444444	162.23360860334515	107
46.736111111111114	181.43481966977038	107
47.81388888888889	205.83429859380777	107
49.12777777777778	215.35756740185627	107
51.42777777777778	173.94612827169155	107
51.56666666666667	197.3438631893704	107
52.455555555555556	327.2224023959677	107
52.475	10472.372822564243	107
52.49444444444445	8199.098297242266	107
52.51111111111111	6725.595770817152	107
52.602777777777774	3897.9448461747797	107
52.8	2231.007992292282	107
52.94444444444444	1605.6446730469293	107
53.202777777777776	916.4868163890858	107
53.44166666666667	966.7331016507381	107
53.46388888888889	848.1288316046288	107
53.90833333333333	632.0227394068104	107
54.38333333333333	580.1339339254068	107
33.75	574.8891537922547	509
41.68611111111111	420.90971888164916	509
42.25277777777778	427.1580375498035	509
42.730555555555554	433.55678622628545	509
43.24722222222222	417.7145226163525	509
43.87777777777778	459.7277709345639	509
44.519444444444446	432.9076119538496	509
45.03333333333333	449.20005754692767	509
45.55	486.7143415475588	509
46.06388888888889	391.974248814748	509
46.6	394.2028855762712	509
47.18055555555556	379.5118865126957	509
47.733333333333334	375.5447744101449	509
48.35	431.7640767270261	509
48.9	411.185767561906	509
49.43055555555556	417.3353656087813	509
50.52777777777778	402.5012320194264	509
51.583333333333336	407.7593093781428	509
53.541666666666664	386.0017877386165	509
54.74722222222222	396.29334446434336	509
57.82222222222222	285.78523515043815	509
57.84166666666667	348.7769846994122	509
57.861111111111114	11830.840287396502	509
57.88055555555555	9822.548715936999	509
57.90833333333333	10856.241623681362	509
58.016666666666666	6082.663019520972	509
58.18333333333333	5215.484782887648	509
58.33611111111111	3594.893779021116	509
58.56666666666667	2923.5528933845744	509
58.825	2870.0442510692365	509
58.855555555555554	2421.311141938687	509
59.28888888888889	2373.895814111791	509
59.769444444444446	2002.8062584472386	509
35.21944444444444	3887.7376250365573	514
35.21944444444444	3893.220834506347	514
43.18333333333333	3044.7653255275454	514
43.73888888888889	3052.355411133515	514
44.21944444444444	2877.3280401598718	514
44.736111111111114	3050.2564496284385	514
45.36666666666667	2569.8033591963704	514
46.00833333333333	2843.1246100873136	514
46.522222222222226	2984.203748857636	514
47.03888888888889	2703.974941775782	514
47.55277777777778	2613.9126821697423	514
48.08888888888889	2607.765424370162	514
48.84166666666667	2724.602319130342	514
49.83888888888889	3104.2177001615764	514
50.388888888888886	2745.038754014594	514
50.91111111111111	2469.1996401288666	514
52.016666666666666	3008.776333779472	514
53.358333333333334	2790.16180083138	514
54.43055555555556	2668.2111368918095	514
55.583333333333336	2743.6750264388293	514
56.75277777777778	2521.1836711228325	514
59.34444444444444	2607.535992369881	514
59.36388888888889	3284.358943203284	514
59.38055555555555	19638.382203418605	514
59.4	17050.75735148041	514
59.46111111111111	14520.789056315058	514
59.516666666666666	11143.00126314378	514
59.63333333333333	9382.101591139679	514
59.81111111111111	6927.316357971118	514
60.18333333333333	4578.1505760854325	514
60.38055555555555	3932.910210655731	514
60.894444444444446	4933.987947384441	514
30.983333333333334	973.2665664690958	508
38.72222222222222	715.3486392177199	508
39.26111111111111	675.1413865288532	508
39.73888888888889	700.7272744154011	508
40.25833333333333	657.9670700454258	508
40.88611111111111	734.5511372946498	508
41.52777777777778	705.6740316397111	508
42.041666666666664	661.9591654726554	508
42.55833333333333	703.2282795443916	508
43.07222222222222	659.7475569104661	508
43.81944444444444	618.1325654958757	508
44.56944444444444	630.0913009203246	508
45.16388888888889	667.3873890414723	508
45.894444444444446	596.1759978464777	508
45.897222222222226	683.4128106539347	508
45.90833333333333	658.7284399303046	508
46.852777777777774	632.1917829352309	508
47.916666666666664	587.5928059408358	508
49.169444444444444	545.0637606731768	508
50.208333333333336	512.2000145945902	508
50.55	561.6353834261206	508
51.75555555555555	614.0064283285174	508
54.830555555555556	544.9704691055974	508
54.85	710.7051900266306	508
54.86944444444445	44517.638098751675	508
54.888888888888886	39131.16250864611	508
54.90555555555556	29750.797010809183	508
54.99722222222222	13405.632231071706	508
55.19166666666667	5562.138026446381	508
55.330555555555556	4807.61740850637	508
55.61666666666667	3450.6418464936687	508
55.833333333333336	3363.8246663498685	508
55.86388888888889	2992.3609448760108	508
56.297222222222224	3071.332911382406	508
56.775	2743.557235952119	508
